# Development and validation of a laboratory-developed test on Panther Fusion^®^ system for detection of macrolide resistance in *Bordetella pertussis*

**DOI:** 10.64898/2026.09.22.26363724

**Authors:** Lamali Sadeesh Kumar, Michelle Sait, Benjamin P. Howden, Norelle L. Sherry

**Affiliations:** Department of Microbiology and Immunology, The University of Melbourne at the Peter Doherty Institute for Infection and Immunity, Melbourne, Victoria, Australia; Microbiological Diagnostic Unit Public Health Laboratory, Department of Microbiology and Immunology, The University of Melbourne at the Peter Doherty Institute for Infection and Immunity, Melbourne, Victoria, Australia; WHO Collaborating Centre for Antimicrobial Resistance, The Peter Doherty Institute for Infection and Immunity, Melbourne, Victoria, Australia; Centre for Pathogen Genomics, The University of Melbourne, Melbourne, Victoria, Australia; Department of Infectious Diseases & Immunology, Austin Health, Heidelberg, Victoria, Australia

## Abstract

Macrolides remain the first-line antimicrobial treatment for pertussis, primarily caused by *Bordetella pertussis*. Emergence of macrolide-resistant *B. pertussis* in Australia and globally presents a growing concern for clinical management. As molecular diagnosis predominates for pertussis, limited numbers of cultures are available for antimicrobial susceptibility testing. The A2037G mutation in the 23S rRNA gene is most commonly associated with macrolide resistance in *B. pertussis*, yet no commercial molecular assay is available for its detection. In this study, we adapted and validated a previously published real-time PCR assay as a laboratory developed test (LDT) on the Panther Fusion^®^ system using Open Access−functionality to detect the macrolide resistance-associated mutation in *B. pertussis* from culture isolates and clinical specimens. Total turnaround time was ∼2.5 h for the first result and 2-3 min for subsequent results in the same batch, with an estimated cost of AUD 18 per sample, excluding labour. A total of 30 samples were included in the validation panel to assess assay performance. All isolates and clinical specimens in the validation panel produced results concordant with the expected mutation status, demonstrating 100% accuracy, sensitivity and specificity. The assay demonstrated a limit of detection of 1.5 × 10^3^ CFU/mL (22 CFU/reaction). This Panther Fusion^®^ LDT provides a rapid and fully automated approach for molecular detection of the targeted mutation associated with macrolide resistance in *B. pertussis*. Its integration into routine molecular workflows as a reflex test following identification of *B. pertussis* may facilitate timely identification of resistant infections.
