## Supplementary material for "Development and validation of a laboratory-developed test on Panther Fusion^®^ system for detection of macrolide resistance in *Bordetella pertussis*": Table S1

### Sheet: Table S1
Table S1: Validation dataset details and Panther Fusion® LDT results
Sample ID	Sample	Sample type	Target - A2037G mutation				IC result
			Expected result	Assay result		Test outcome
				Ct	Result
MRBP (Reference)	MRBP isolate	Culture	Positive	23.7	Positive	TP	Valid
AUSMDU00124688	Clinical specimen with confirmed MRBP	NPS	Positive	34.2	Positive	TP	Valid
AUSMDU00124693	Clinical specimen with confirmed MRBP	NPS	Positive	30.8	Positive	TP	Valid
AUSMDU00124697	Clinical specimen with confirmed MRBP	NPS	Positive	27.2	Positive	TP	Valid
AUSMDU00122888	Clinical specimen with confirmed MRBP	NPS	Positive	31.2	Positive	TP	Valid
MSBP (Reference) - ATCC 9797	MSBP isolate	Culture	Negative	–	Negative	TN	Valid
AUSMDU00116112	Clinical specimen with confirmed MSBP	NPS	Negative	–	Negative	TN	Valid
AUSMDU00116129	Clinical specimen with confirmed MSBP	NPS	Negative	–	Negative	TN	Valid
AUSMDU00116176	Clinical specimen with confirmed MSBP	NPS	Negative	–	Negative	TN	Valid
AUSMDU00116142	Clinical specimen with confirmed MSBP	NPS	Negative	–	Negative	TN	Valid
Control 1	Zeptometrix NATtrol™ Respiratory Panel 2.1 (RP2.1) controls	Controls	Negative	–	Negative	TN	Valid
Control 2	Zeptometrix NATtrol™ Respiratory Panel 2.1 (RP2.1) controls	Controls	Negative	–	Negative	TN	Valid
AUSMDU00136423	B. pertussis negative clinical specimen	NPS	Negative	–	Negative	TN	Valid
AUSMDU00136424	B. pertussis negative clinical specimen	NPS	Negative	–	Negative	TN	Valid
AUSMDU00136425	B. pertussis negative clinical specimen	NPS	Negative	–	Negative	TN	Valid
AUSMDU00136426	B. pertussis negative clinical specimen	NPS	Negative	–	Negative	TN	Valid
AUSMDU00136427	B. pertussis negative clinical specimen	NPS	Negative	–	Negative	TN	Valid
AUSMDU00136428	B. pertussis negative clinical specimen	NPS	Negative	–	Negative	TN	Valid
AUSMDU00136429	B. pertussis negative clinical specimen	NPS	Negative	–	Negative	TN	Valid
AUSMDU00136430	B. pertussis negative clinical specimen	NPS	Negative	–	Negative	TN	Valid
AUSMDU00136431	B. pertussis negative clinical specimen	NPS	Negative	–	Negative	TN	Valid
AUSMDU00136432	B. pertussis negative clinical specimen	NPS	Negative	–	Negative	TN	Valid
AUSMDU00136433	B. pertussis negative clinical specimen	NPS	Negative	–	Negative	TN	Valid
AUSMDU00136434	B. pertussis negative clinical specimen	NPS	Negative	–	Negative	TN	Valid
AUSMDU00136435	B. pertussis negative clinical specimen	NPS	Negative	–	Negative	TN	Valid
AUSMDU00136436	B. pertussis negative clinical specimen	NPS	Negative	–	Negative	TN	Valid
AUSMDU00136437	B. pertussis negative clinical specimen	NPS	Negative	–	Negative	TN	Valid
AUSMDU00136438	B. pertussis negative clinical specimen	NPS	Negative	–	Negative	TN	Valid
AUSMDU00136439	B. pertussis negative clinical specimen	NPS	Negative	–	Negative	TN	Valid
AUSMDU00136440	B. pertussis negative clinical specimen	NPS	Negative	–	Negative	TN	Valid
MRBP - Macrolide resistant Bordatella pertussis; MSBP - Macrolide susceptible Bordatella pertussis; TP- True Positive; TN- True Negative
